# Genetically Proxied Telomere Length but Not Epigenetic Aging Acceleration Causally Influences Healthspan: A Mendelian Randomization Study

**DOI:** 10.1101/2025.07.14.25331527

**Authors:** Bowen Feng, Robert Yang, Gabriella R Wang, Qiu Hu, Chuntao Zhao

## Abstract

**Objective:** To assess the causal effects of leukocyte telomere length (TL) and epigenetic age acceleration (EAA) on healthspan.

**Methods:** We performed two-sample Mendelian randomization (MR) analyses in accordance with STROBE-MR guidelines. Genetic instrumental variables (IVs) for TL and four EAA biomarkers (Hannum, GrimAge, PhenoAge, and intrinsic EAA) were derived from published genome-wide association study (GWAS) summary statistics involving up to 472,174 individuals for TL and approximately 35,000 individuals for each EAA biomarker. GWAS summary statistics for healthspan, defined as age at first diagnosis of any of eight major chronic conditions or death, were obtained from the UK Biobank (N=300,477 unrelated European-ancestry participants). The primary MR estimates were obtained using the inverse-variance weighted (IVW) method, complemented by various sensitivity analyses to assess pleiotropy, instrument heterogeneity, and robustness of causal inference. The strength of the IVs was evaluated using F-statistics, and causal directionality was validated using Steiger filtering.

**Results:** Genetically predicted longer TL was causally associated with extended healthspan (IVW β=0.106; 95% CI: 0.053–0.159; p=6.9×10^-5^). The association was robust across multiple sensitivity analyses, with no indication of directional pleiotropy (MR-Egger intercept p=0.47), no influential outliers identified by MR-PRESSO, and consistent causal direction confirmed by Steiger tests. In contrast, none of the four EAA biomarkers demonstrated convincing causal effects on health span (all IVW p-values >0.05), and results were inconsistent across sensitivity analyses, suggesting their role as correlates rather than causal determinants of healthy longevity.

**Conclusions:** This MR study provides robust evidence supporting a causal role of genetically determined telomere length in extending healthspan, while no such effect was observed for four commonly studied EAA biomarkers. These findings underscore the central role of telomere biology in healthy aging and indicate that telomere maintenance may represent a promising target for interventions aimed at delaying the onset of age-related diseases.
