## Supplementary tables for "Genetically Proxied Telomere Length but Not Epigenetic Aging Acceleration Causally Influences Healthspan: A Mendelian Randomization Study"

### Sheet: Table S1
Table S1. Information of the instrumental variables for Mendelian randomization analysis of genetically proxied telomere length on healthspan.
SNP	exposure	eaf.exposure	beta.exposure	se.exposure	pval.exposure	outcome	eaf.outcome	chr.outcome	pos.outcome	beta.outcome	se.outcome	pval.outcome	F_stat
rs10024820	telomere length	0.610765	0.0144438	0.00205573	2.1e-12	health span	0.6	4	122781402	-0.00318	0.00497	0.522156	49.3663
rs10112752	telomere length	0.569631	0.0287522	0.00202518	9.5e-46	health span	0.56	8	73958718	-0.000584	0.0049	0.905086	201.565
rs1023767	telomere length	0.762405	0.0183732	0.00234772	5e-15	health span	0.76	8	95530969	-0.00113	0.00571	0.843044	61.2459
rs10773176	telomere length	0.258786	0.0172009	0.00228534	5.2e-14	health span	0.26	12	122944713	-0.00382	0.00556	0.491587	56.6501
rs10774624	telomere length	0.46724	-0.0149944	0.00205494	2.9e-13	health span	0.49	12	111833788	0.00899	0.00491	0.0668344	53.2427
rs10845387	telomere length	0.647334	0.0141214	0.00209396	1.5e-11	health span	0.65	12	11757743	0.00686	0.00509	0.177623	45.4798
rs10905255	telomere length	0.42081	0.0182493	0.00203099	2.6e-19	health span	0.42	10	5870267	0.00801	0.00494	0.104833	80.7378
rs11117354	telomere length	0.303487	-0.0232506	0.00219601	3.4e-26	health span	0.29	16	88092092	0.00248	0.00537	0.644169	112.098
rs111527438	telomere length	0.648749	-0.0125	0.00211016	3.1e-09	health span	0.63	17	29252703	0.00241	0.00505	0.633286	35.0905
rs11212631	telomere length	0.800771	0.0193458	0.00256554	4.7e-14	health span	0.79	11	108304509	-0.00191	0.00616	0.756484	56.8612
rs112394943	telomere length	0.837259	0.0198961	0.00281641	1.6e-12	health span	0.84	3	197842892	-0.00323	0.00692	0.640619	49.905
rs112502872	telomere length	0.810908	-0.0152599	0.00254885	2.1e-09	health span	0.81	1	45246333	0.00955	0.00612	0.118796	35.8439
rs112511042	telomere length	0.937995	0.0351434	0.00416402	3.2e-17	health span	0.938	16	3650991	-0.00424	0.0101	0.674528	71.2298
rs11557154	telomere length	0.86997	0.0343719	0.00298538	1.1e-30	health span	0.87	9	34107505	-0.0106	0.0073	0.147367	132.559
rs115610405	telomere length	0.981137	0.10951	0.00733009	1.8e-50	health span	0.98	20	62325833	0.0226	0.0174	0.195164	223.197
rs11579626	telomere length	0.915118	-0.0265113	0.00357752	1.3e-13	health span	0.916	1	146741960	-0.0145	0.00874	0.097499	54.9159
rs11629678	telomere length	0.67125	-0.0218996	0.00213727	1.2e-24	health span	0.67	15	41932530	-0.0123	0.00515	0.0174582	104.991
rs116863223	telomere length	0.988237	0.0817874	0.00937157	2.6e-18	health span	0.987	18	709396	0.0157	0.0217	0.470111	76.1637
rs11690571	telomere length	0.531557	-0.0140466	0.00201452	3.1e-12	health span	0.54	2	29075031	0.00847	0.00488	0.0826038	48.6182
rs117407747	telomere length	0.972429	-0.0450533	0.00611706	1.8e-13	health span	0.971	7	159117178	-0.0254	0.0146	0.0809096	54.246
rs11745132	telomere length	0.99211	-0.0709046	0.0119367	2.8e-09	health span	0.9916	5	831486	-0.0251	0.028	0.370937	35.2842
rs11746381	telomere length	0.9432	-0.0329955	0.00431036	1.9e-14	health span	0.941	5	76284	0.00882	0.0103	0.391562	58.5979
rs11866592	telomere length	0.85802	-0.03464	0.00286611	1.3e-33	health span	0.85	16	74654396	-0.00719	0.00692	0.298607	146.073
rs12369950	telomere length	0.859325	0.0178308	0.00290205	8e-10	health span	0.86	12	24762109	-0.00157	0.00709	0.824822	37.7513
rs12412214	telomere length	0.720235	0.0245174	0.00222685	3.4e-28	health span	0.72	10	101276256	-0.0041	0.00538	0.445862	121.218
rs12420438	telomere length	0.348533	-0.0141298	0.00212659	3e-11	health span	0.33	11	9625196	-0.0145	0.00517	0.00489779	44.1473
rs12630450	telomere length	0.727847	0.0826021	0.00224787	1e-200	health span	0.74	3	169480204	0.0169	0.00551	0.00222331	1350.33
rs1291143	telomere length	0.150974	-0.0493145	0.0027991	1.8e-69	health span	0.15	20	35525640	0.00441	0.00687	0.520715	310.393
rs12925933	telomere length	0.33779	0.0146622	0.00213796	7e-12	health span	0.32	16	90141355	-0.00215	0.00519	0.679204	47.0326
rs12932179	telomere length	0.438601	0.0136257	0.0020276	1.8e-11	health span	0.43	16	9072085	0.00223	0.00492	0.65013	45.1599
rs13062095	telomere length	0.672157	-0.0138552	0.00214113	9.7e-11	health span	0.66	3	101267385	-0.00866	0.00516	0.0931108	41.8735
rs131794	telomere length	0.207347	0.0247859	0.00246292	8e-24	health span	0.21	22	50971752	0.00203	0.00598	0.734345	101.277
rs13230646	telomere length	0.751055	0.0173277	0.00232377	8.9e-14	health span	0.75	7	23930316	-0.00127	0.00563	0.821561	55.6027
rs1332941	telomere length	0.179534	-0.0256552	0.00273159	5.9e-21	health span	0.16	13	41695100	-0.00175	0.00666	0.792684	88.2104
rs138107483	telomere length	0.994212	-0.0968993	0.0132619	2.7e-13	health span	0.9942	10	106283893	-0.0508	0.0324	0.116735	53.3863
rs139228302	telomere length	0.974508	0.0473144	0.00651556	3.8e-13	health span	0.977	20	62418106	0.0117	0.0163	0.474788	52.7331
rs139795227	telomere length	0.985979	-0.0599379	0.00873247	6.7e-12	health span	0.985	1	92842367	-0.00271	0.0204	0.894108	47.1117
rs144204502	telomere length	0.987438	0.100574	0.00913369	3.4e-28	health span	0.988	17	76183233	0.0147	0.0221	0.505825	121.249
rs150150565	telomere length	0.978545	-0.063762	0.00739877	6.8e-18	health span	0.978	18	708207	-0.0374	0.0178	0.0359749	74.2685
rs151255005	telomere length	0.986618	-0.054367	0.00882694	7.3e-10	health span	0.988	20	62447132	-0.0927	0.0231	5.72796e-05	37.9359
rs1609812	telomere length	0.160214	-0.046609	0.00273479	3.9e-65	health span	0.15	11	5247141	-0.00976	0.00672	0.14642	290.464
rs1716178	telomere length	0.301498	-0.0181664	0.00221907	2.7e-16	health span	0.29	12	123704598	-0.00646	0.00538	0.230038	67.0187
rs17464525	telomere length	0.819077	0.0324422	0.00259325	6.6e-36	health span	0.81	1	114443899	0.0145	0.00624	0.0205116	156.506
rs17803849	telomere length	0.594839	-0.0273203	0.00203482	4.2e-41	health span	0.6	2	210673445	-0.00169	0.00496	0.732993	180.268
rs182059586	telomere length	0.97489	0.0571159	0.00680853	4.9e-17	health span	0.974	16	14652220	0.0389	0.0161	0.0156675	70.3732
rs1870028	telomere length	0.927853	0.025625	0.00389151	4.6e-11	health span	0.925	7	50258313	0.00315	0.00927	0.733838	43.3602
rs188546415	telomere length	0.984021	0.0543424	0.0089572	1.3e-09	health span	0.983	20	62203883	-0.0264	0.0213	0.213993	36.8072
rs1907702	telomere length	0.233229	-0.0150247	0.00242651	5.9e-10	health span	0.22	12	88955469	0.00472	0.00587	0.421017	38.3396
rs1980240	telomere length	0.594757	-0.0129625	0.0020416	2.2e-10	health span	0.59	15	56774018	0.00855	0.00493	0.0827942	40.3122
rs1984968	telomere length	0.839854	-0.0209293	0.00273333	1.9e-14	health span	0.84	14	96181582	0.00366	0.0067	0.585059	58.6307
rs1985369	telomere length	0.131822	0.0311893	0.00300952	3.6e-25	health span	0.13	7	159119220	-0.00364	0.00731	0.618301	107.403
rs2056726	telomere length	0.785624	0.0228078	0.00243638	7.9e-21	health span	0.78	7	99780283	-0.0107	0.00588	0.0688652	87.6348
rs2230590	telomere length	0.489103	0.0158022	0.00200806	3.6e-15	health span	0.48	3	49936102	-0.00553	0.00486	0.255153	61.9272
rs227069	telomere length	0.589338	0.0367732	0.0020339	4.6e-73	health span	0.59	11	108210258	-0.00644	0.00493	0.191293	326.892
rs2282764	telomere length	0.857616	0.0224234	0.00289392	9.3e-15	health span	0.87	4	2255063	0.000285	0.00719	0.968434	60.0385
rs2293579	telomere length	0.613726	0.012915	0.00205481	3.3e-10	health span	0.61	11	47440758	0.000702	0.00498	0.887912	39.5044
rs2303262	telomere length	0.222887	0.0469485	0.00239917	2.9e-85	health span	0.23	16	82203758	0.00713	0.00579	0.217871	382.932
rs2555104	telomere length	0.565745	0.0139717	0.00203498	6.6e-12	health span	0.57	2	17841243	0.0087	0.0049	0.0756833	47.1388
rs2763979	telomere length	0.640279	0.0277713	0.00208092	1.3e-40	health span	0.65	6	31794592	-0.015	0.00507	0.00317687	178.107
rs28481848	telomere length	0.856273	0.0299462	0.00285068	8.2e-26	health span	0.86	18	42071027	-0.00235	0.00696	0.735699	110.354
rs28502153	telomere length	0.622042	0.0215916	0.00206208	1.2e-25	health span	0.62	22	17469049	8.88e-05	0.00499	0.985814	109.637
rs3093888	telomere length	0.94869	0.028973	0.00452459	1.5e-10	health span	0.95	14	20812951	0.0114	0.011	0.301231	41.0042
rs35640778	telomere length	0.979243	0.209011	0.00702087	9.6e-195	health span	0.978	20	62321128	0.0313	0.0166	0.0590201	886.25
rs3730668	telomere length	0.597584	-0.0233417	0.00204242	3e-30	health span	0.6	18	51795847	-0.00842	0.00496	0.0895365	130.61
rs38664	telomere length	0.40335	0.0122471	0.00206433	3e-09	health span	0.41	7	76390970	0.00631	0.00497	0.204221	35.1972
rs3891167	telomere length	0.746565	0.0425685	0.00239551	1.2e-70	health span	0.74	18	658423	0.00729	0.00576	0.205731	315.777
rs429358	telomere length	0.846031	-0.0173498	0.00277091	3.8e-10	health span	0.84	19	45411941	-0.0137	0.00669	0.0408319	39.2052
rs4422769	telomere length	0.440706	0.0208277	0.00201907	6e-25	health span	0.44	8	21844265	0.00858	0.0049	0.0797995	106.409
rs4449583	telomere length	0.672659	-0.0710353	0.00213903	1e-200	health span	0.67	5	1284135	-0.0125	0.0052	0.0158855	1102.85
rs4498805	telomere length	0.453368	-0.0150601	0.00200376	5.7e-14	health span	0.45	1	110910397	-0.00426	0.00488	0.382384	56.4891
rs4530278	telomere length	0.40185	-0.0138793	0.0020567	1.5e-11	health span	0.4	19	33752994	-0.00908	0.00498	0.0683912	45.54
rs4660456	telomere length	0.770446	-0.0141182	0.00237603	2.8e-09	health span	0.77	1	41239511	-0.00126	0.00578	0.827218	35.3065
rs4695407	telomere length	0.492157	-0.0141511	0.00199925	1.5e-12	health span	0.5	4	48843372	-0.00442	0.00486	0.362827	50.101
rs4713589	telomere length	0.40663	-0.0122792	0.00203671	1.7e-09	health span	0.41	6	32659435	-0.00776	0.00493	0.115851	36.3481
rs4724	telomere length	0.883402	0.0547446	0.00312441	9.8e-69	health span	0.89	17	7760397	0.0054	0.00779	0.488427	307.006
rs4743037	telomere length	0.769126	-0.0147971	0.00238094	5.1e-10	health span	0.77	9	109639970	0.0163	0.00582	0.00500035	38.6239
rs552374163	telomere length	0.992383	0.0724929	0.0120159	1.6e-09	health span	0.9918	20	62298413	0.024	0.0281	0.394639	36.3981
rs56799554	telomere length	0.829817	0.0259793	0.00267858	3e-22	health span	0.83	17	41456413	-0.00847	0.00656	0.196517	94.0688
rs5742915	telomere length	0.554171	-0.0193377	0.00202886	1.6e-21	health span	0.54	15	74336633	0.0107	0.00487	0.0279898	90.8459
rs59409453	telomere length	0.269398	-0.0202133	0.00230175	1.6e-18	health span	0.26	17	1666218	0.00385	0.0056	0.491587	77.1184
rs6007020	telomere length	0.632177	-0.0144904	0.00209637	4.8e-12	health span	0.65	22	45790132	-0.00133	0.00508	0.793232	47.7777
rs61736615	telomere length	0.96333	0.0371885	0.0053752	4.6e-12	health span	0.962	20	62324290	-0.000472	0.0128	0.970532	47.8661
rs61748181	telomere length	0.971072	0.059181	0.00595394	2.8e-23	health span	0.97	5	1294166	0.0221	0.0142	0.119454	98.7997
rs62539106	telomere length	0.906527	0.030648	0.00343039	4.1e-19	health span	0.905	8	48411885	0.0117	0.00824	0.155776	79.821
rs6587577	telomere length	0.173654	0.0182148	0.0026359	4.8e-12	health span	0.17	1	151402045	-0.00551	0.00643	0.391111	47.7519
rs6590343	telomere length	0.483615	-0.0121739	0.00201444	1.5e-09	health span	0.5	11	128500215	-0.00514	0.00486	0.289668	36.5217
rs6669563	telomere length	0.562232	-0.0182358	0.00202476	2.1e-19	health span	0.55	1	32279629	0.0105	0.00489	0.0326588	81.1153
rs66731853	telomere length	0.682696	0.0177791	0.00215421	1.5e-16	health span	0.67	1	20916238	-0.00191	0.00519	0.713346	68.1151
rs6776756	telomere length	0.402438	0.0174439	0.00203747	1.1e-17	health span	0.41	3	128215821	0.000272	0.00494	0.956115	73.3001
rs6881568	telomere length	0.63742	-0.0169256	0.00207735	3.7e-16	health span	0.63	5	1670265	-0.00211	0.00504	0.676083	66.3848
rs6888822	telomere length	0.898757	0.0244388	0.00335476	3.2e-13	health span	0.907	5	78962307	0.0104	0.00835	0.211009	53.0685
rs6969930	telomere length	0.386625	0.020481	0.00204695	1.4e-23	health span	0.39	7	128630313	0.00415	0.00498	0.404762	100.112
rs7099229	telomere length	0.726699	0.0153288	0.00224403	8.4e-12	health span	0.73	10	96134685	-0.00315	0.00549	0.565588	46.6615
rs73581419	telomere length	0.893395	-0.0229838	0.00324156	1.3e-12	health span	0.89	14	21941148	-0.0117	0.00776	0.132526	50.2731
rs76219171	telomere length	0.941567	-0.0359839	0.00431741	7.8e-17	health span	0.939	16	50188929	0.00855	0.0103	0.404669	69.4656
rs762810	telomere length	0.647514	0.0202965	0.00210014	4.3e-22	health span	0.64	14	65544367	-0.00918	0.00506	0.0696627	93.3998
rs76666449	telomere length	0.899375	-0.0295125	0.00333186	8.2e-19	health span	0.9	12	120904895	0.000325	0.00801	0.967676	78.4582
rs7772289	telomere length	0.496919	-0.017549	0.00200003	1.7e-18	health span	0.49	6	28674322	0.00457	0.00486	0.346258	76.9895
rs7790856	telomere length	0.710861	0.0437199	0.00220526	1.8e-87	health span	0.71	7	124459852	0.00548	0.00534	0.305281	393.042
rs7818283	telomere length	0.110705	0.0301306	0.00318623	3.2e-21	health span	0.11	8	56667916	-0.00115	0.00784	0.8831	89.4255
rs78491606	telomere length	0.981567	0.0756311	0.00741168	1.9e-24	health span	0.98	3	72891547	0.0298	0.0175	0.0893305	104.128
rs79755767	telomere length	0.904292	-0.0278665	0.00343286	4.8e-16	health span	0.9	12	54698408	0.00967	0.00815	0.235668	65.895
rs8006485	telomere length	0.546898	-0.0191453	0.00200238	1.2e-21	health span	0.55	14	91927521	-0.00844	0.00487	0.0833681	91.4179
rs80324517	telomere length	0.951741	-0.0396515	0.00466286	1.8e-17	health span	0.951	6	204031	0.000609	0.0112	0.956489	72.3127
rs8102497	telomere length	0.568172	0.0149654	0.0020233	1.4e-13	health span	0.57	19	57370055	-0.0019	0.0049	0.698232	54.7087
rs8105767	telomere length	0.70533	-0.0328384	0.00220117	2.5e-50	health span	0.71	19	22215441	0.00418	0.00537	0.436014	222.565
rs869785	telomere length	0.327529	0.0147303	0.00212801	4.4e-12	health span	0.33	3	24347800	0.00145	0.00519	0.779292	47.9155
rs871134	telomere length	0.430968	0.0182986	0.0020263	1.7e-19	health span	0.42	4	7044380	0.00433	0.00493	0.379402	81.5508
rs932002	telomere length	0.849157	0.0402052	0.00279667	7.3e-47	health span	0.85	1	226577306	0.0154	0.00674	0.0223357	206.672
rs9398196	telomere length	0.47995	0.0143586	0.00201175	9.5e-13	health span	0.48	6	109601554	-0.00183	0.00485	0.705342	50.942
rs939916	telomere length	0.330033	-0.0241795	0.00216724	6.6e-29	health span	0.31	11	202253	-0.00211	0.00526	0.688335	124.475
rs9419958	telomere length	0.13861	0.0810098	0.00293847	2.6e-167	health span	0.13	10	105675946	0.0308	0.00725	2.0797e-05	760.033
rs9600019	telomere length	0.664421	-0.0127134	0.00213096	2.4e-09	health span	0.66	13	73317585	-0.00685	0.00513	0.182012	35.5937
rs965109	telomere length	0.975662	0.101702	0.00648201	1.8e-55	health span	0.975	2	54473046	-0.00516	0.0154	0.737395	246.173
rs9878436	telomere length	0.565607	0.0143407	0.00201819	1.2e-12	health span	0.56	3	138244400	-0.00617	0.0049	0.207922	50.4913
This table lists the characteristics of the SNPs used as IVs in the MR analysis assessing the causal effect of genetically proxied telomere length on healthspan.
SNP: Name of the instrumental variable (IV); exposure: The exposure trait (i.e., genetically proxied telomere length); eaf.exposure: Effect allele frequency in the genome-wide association study (GWAS) for telomere length; beta.exposure: Effect size of the SNP on telomere length; se.exposure: Standard error of the SNP effect estimate on telomere length; pval.exposure: P-value for the association b…

### Sheet: Table S2
Table S2. Information of the instrumental variables for Mendelian randomization analysis of Hannum clock on healthspan.
SNP	exposure	eaf.exposure	beta.exposure	se.exposure	pval.exposure	outcome	eaf.outcome	chr.outcome	pos.outcome	beta.outcome	se.outcome	pval.outcome	F_stat
rs1005277	Hannum	0.2982	0.3006	0.033	8.919e-20	Health Span	0.31	10	38218259	-0.00135	0.00525	0.797113	82.9755
rs10786282	Hannum	0.2124	-0.36	0.0362	2.609e-23	Health Span	0.21	10	98122808	-0.0115	0.00597	0.0534564	98.8981
rs11889461	Hannum	0.2849	-0.1876	0.0329	1.192e-08	Health Span	0.28	2	16700727	-0.00287	0.00541	0.595525	32.5143
rs12417758	Hannum	0.5461	-0.2093	0.0304	6.215e-12	Health Span	0.54	11	66076360	0.00587	0.00488	0.228823	47.4014
rs1598856	Hannum	0.4492	0.1858	0.0296	3.632e-10	Health Span	0.44	4	103446115	0.0069	0.00489	0.157725	39.4011
rs290805	Hannum	0.1915	-0.2268	0.0401	1.51e-08	Health Span	0.19	7	130419958	0.0128	0.00622	0.0390841	31.9888
rs3093956	Hannum	0.8142	-0.2428	0.0396	8.391e-10	Health Span	0.81	6	31426967	-0.0123	0.00624	0.049545	37.593
rs4838595	Hannum	0.1217	-0.2576	0.0453	1.291e-08	Health Span	0.12	10	49675247	0.00273	0.00757	0.71829	32.3367
This table lists the characteristics of the SNPs used as IVs in the MR analysis assessing the causal effect of genetically proxied telomere length on healthspan.
SNP: Name of the instrumental variable (IV); exposure: The exposure trait (i.e., genetically proxied telomere length); eaf.exposure: Effect allele frequency in the genome-wide association study (GWAS) for telomere length; beta.exposure: Effect size of the SNP on telomere length; se.exposure: Standard error of the SNP effect estimate on telomere length; pval.exposure: P-value for the association b…

### Sheet: Table S3
Table S3. Information of the instrumental variables for Mendelian randomization analysis of GrimAge on healthspan.
SNP	exposure	eaf.exposure	beta.exposure	se.exposure	pval.exposure	outcome	eaf.outcome	chr.outcome	pos.outcome	beta.outcome	se.outcome	pval.outcome	F_stat
rs17094148	GrimAge	0.7067	-0.18	0.0323	2.547e-08	Health Span	0.72	10	101280279	-0.00402	0.00538	0.454988	31.0556
rs4065321	GrimAge	0.5333	-0.1703	0.0296	8.776e-09	Health Span	0.54	17	38143548	-0.00999	0.00486	0.0398107	33.1014
rs887466	GrimAge	0.3815	-0.1928	0.031	5.092e-10	Health Span	0.36	6	31143511	-0.00788	0.00504	0.117923	38.6804
rs9386796	GrimAge	0.4597	0.1983	0.0294	1.64e-11	Health Span	0.46	6	109618704	0.00215	0.00487	0.658719	45.4936
This table lists the characteristics of the SNPs used as IVs in the MR analysis assessing the causal effect of genetically proxied telomere length on healthspan.
SNP: Name of the instrumental variable (IV); exposure: The exposure trait (i.e., genetically proxied telomere length); eaf.exposure: Effect allele frequency in the genome-wide association study (GWAS) for telomere length; beta.exposure: Effect size of the SNP on telomere length; se.exposure: Standard error of the SNP effect estimate on telomere length; pval.exposure: P-value for the association b…

### Sheet: Table S4
Table S4. Information of the instrumental variables for Mendelian randomization analysis of PhenoAge on healthspan.
SNP	exposure	eaf.exposure	beta.exposure	se.exposure	pval.exposure	outcome	eaf.outcome	chr.outcome	pos.outcome	beta.outcome	se.outcome	pval.outcome	F_stat
rs11190127	PhenoAge	0.3786	0.2484	0.0397	3.834e-10	Health Span	0.37	10	101271982	0.00561	0.00507	0.268658	39.1491
rs11253338	PhenoAge	0.184	0.2846	0.0494	8.485e-09	Health Span	0.19	10	759559	0.00472	0.00623	0.448539	33.1907
rs1142345	PhenoAge	0.9454	0.8235	0.0871	3.351e-21	Health Span	0.95	6	18130918	0.00669	0.0111	0.545507	89.3904
rs116853700	PhenoAge	0.0425	0.5517	0.0976	1.592e-08	Health Span	0.044	17	55466295	0.00676	0.0118	0.56846	31.9526
rs1990053	PhenoAge	0.4231	0.2573	0.0384	2.048e-11	Health Span	0.43	7	44925896	0.00105	0.00491	0.830367	44.897
rs3829957	PhenoAge	0.1974	-0.3796	0.0482	3.508e-15	Health Span	0.2	17	3378876	0.00973	0.00611	0.111071	62.0238
rs6531114	PhenoAge	0.2633	-0.2542	0.0424	2.065e-09	Health Span	0.26	2	16617781	0.0018	0.00553	0.744732	35.9434
rs678553	PhenoAge	0.6892	0.3265	0.0412	2.27e-15	Health Span	0.69	1	236525447	0.000665	0.0053	0.900181	62.8018
rs73028070	PhenoAge	0.0786	-0.4329	0.0768	1.738e-08	Health Span	0.08	11	122681835	-0.00165	0.00891	0.852864	31.7726
rs752223	PhenoAge	0.0818	-0.5602	0.072	7.2e-15	Health Span	0.082	1	60433076	-0.00923	0.00885	0.296893	60.537
rs9963592	PhenoAge	0.1358	-0.4744	0.0571	9.196e-17	Health Span	0.13	18	41984948	-0.00897	0.0072	0.212716	69.0267
This table lists the characteristics of the SNPs used as IVs in the MR analysis assessing the causal effect of genetically proxied telomere length on healthspan.
SNP: Name of the instrumental variable (IV); exposure: The exposure trait (i.e., genetically proxied telomere length); eaf.exposure: Effect allele frequency in the genome-wide association study (GWAS) for telomere length; beta.exposure: Effect size of the SNP on telomere length; se.exposure: Standard error of the SNP effect estimate on telomere length; pval.exposure: P-value for the association b…

### Sheet: Table S5
Table S5. Information of the instrumental variables for Mendelian randomization analysis of IEAA on healthspan.
SNP	exposure	eaf.exposure	beta.exposure	se.exposure	pval.exposure	outcome	eaf.outcome	chr.outcome	pos.outcome	beta.outcome	se.outcome	pval.outcome	F_stat
rs10447389	IEAA	0.2687	-0.2764	0.034	4.418e-16	Health Span	0.28	6	25642577	-0.000885	0.00544	0.870783	66.0873
rs10732882	IEAA	0.4059	-0.2405	0.0318	3.68e-14	Health Span	0.4	11	57111693	0.000398	0.00495	0.935858	57.1974
rs10735418	IEAA	0.6278	0.1954	0.0321	1.14e-09	Health Span	0.63	12	107343376	-0.00125	0.00502	0.803452	37.0543
rs10949480	IEAA	0.0531	-1.0754	0.0699	2.107e-53	Health Span	0.051	6	18121024	-0.00458	0.0111	0.678578	236.693
rs116597408	IEAA	0.9628	0.4982	0.0866	8.765e-09	Health Span	0.967	4	105722860	0.00326	0.0136	0.810868	33.0957
rs12043492	IEAA	0.4212	0.2166	0.0313	4.352e-12	Health Span	0.42	1	39457006	-0.000312	0.00493	0.949555	47.8882
rs12666349	IEAA	0.8028	0.2548	0.0436	5.227e-09	Health Span	0.81	7	31728180	-0.00393	0.00623	0.528445	34.1528
rs12903325	IEAA	0.7596	-0.2216	0.0357	5.476e-10	Health Span	0.76	15	50353277	0.0102	0.00571	0.0751623	38.5304
rs1488106	IEAA	0.3721	0.1827	0.0311	4.246e-09	Health Span	0.38	3	168859006	0.0038	0.00504	0.450609	34.5109
rs1511762	IEAA	0.2186	0.2642	0.0374	1.532e-12	Health Span	0.22	18	42119324	-0.00307	0.00591	0.602837	49.9025
rs1726672	IEAA	0.3036	-0.2038	0.0329	6.047e-10	Health Span	0.29	1	236519502	0.00101	0.00533	0.850041	38.3722
rs2275558	IEAA	0.2212	-0.2335	0.0402	6.443e-09	Health Span	0.21	1	164529120	0.00713	0.00661	0.281061	33.7382
rs2492286	IEAA	0.1519	0.2808	0.0428	5.293e-11	Health Span	0.15	3	128336298	0.0054	0.00678	0.426285	43.0434
rs2736099	IEAA	0.3538	0.2326	0.0334	3.47e-12	Health Span	0.36	5	1287340	0.0126	0.00516	0.0145881	48.4983
rs34003787	IEAA	0.0862	0.3239	0.0581	2.54e-08	Health Span	0.088	16	73071381	0.000488	0.00868	0.955191	31.0792
rs3917672	IEAA	0.4858	-0.2622	0.0304	5.946e-18	Health Span	0.48	1	169592981	-0.000782	0.00486	0.872067	74.3906
rs4240228	IEAA	0.7168	0.2547	0.0334	2.466e-14	Health Span	0.72	2	16688759	0.00277	0.00541	0.608415	58.152
rs57941717	IEAA	0.2528	0.2908	0.0357	3.71e-16	Health Span	0.24	21	38374179	0.00451	0.00569	0.427957	66.3517
rs6414374	IEAA	0.1625	0.3214	0.0418	1.421e-14	Health Span	0.16	3	150001224	0.00147	0.00663	0.824727	59.1206
rs6577536	IEAA	0.4843	0.1968	0.0302	6.728e-11	Health Span	0.49	1	8910110	0.00168	0.00487	0.729962	42.4655
rs75243280	IEAA	0.6686	-0.2323	0.0339	7.367e-12	Health Span	0.67	22	17601466	-0.00301	0.00519	0.562082	46.9569
rs7550821	IEAA	0.2441	-0.2551	0.035	3.27e-13	Health Span	0.24	1	208029947	-0.00154	0.00565	0.785416	53.1233
rs7627756	IEAA	0.5615	0.2162	0.0301	6.275e-13	Health Span	0.56	3	160217483	-0.000912	0.00489	0.852119	51.5915
rs79111787	IEAA	0.9678	-0.9076	0.1412	1.275e-10	Health Span	0.985	3	47715545	-0.0111	0.0202	0.583983	41.3161
This table lists the characteristics of the SNPs used as IVs in the MR analysis assessing the causal effect of genetically proxied telomere length on healthspan.
SNP: Name of the instrumental variable (IV); exposure: The exposure trait (i.e., genetically proxied telomere length); eaf.exposure: Effect allele frequency in the genome-wide association study (GWAS) for telomere length; beta.exposure: Effect size of the SNP on telomere length; se.exposure: Standard error of the SNP effect estimate on telomere length; pval.exposure: P-value for the association b…
